# Periodic dietary restriction of animal products induces metabolic reprogramming in humans with effects on health

**DOI:** 10.1101/2024.04.19.24306061

**Authors:** Konstantinos Rouskas, Ozvan Bocher, Alexandros Simistiras, Christina Emmanouil, Panagiotis Mantas, Anargyros Skoulakis, Y.C. Park, Alexandros Dimopoulos, Stavros Glentis, Gabi Kastenmüller, Eleftheria Zeggini, Antigone S. Dimas

**Author notes:** equal contribution (Konstantinos Rouskas, Ozvan Bocher).

## Abstract

**Objectives:** Dietary interventions can be a powerful tool for the prevention and treatment of diseases, but the molecular mechanisms through which diet affects health remain underexplored in humans. Generating robust evidence on the molecular impact of specific dietary patterns in humans will help us harness the power of dietary interventions to improve health.

**Methods:** Here, we compare plasma metabolomic and proteomic profiles between dietary states for a unique group of individuals (N=200) who alternate between omnivory and restriction of animal products for religious reasons. We also contrast findings to a control group of continuously omnivorous individuals (N=211).

**Results:** We find that short-term animal product restriction drives reductions in levels of lipid classes and of branched-chain amino acids, not detected in the control group, and results in metabolic profiles associated with decreased risk for all-cause mortality. We show that 23% of restriction-associated proteins are druggable targets and reveal that pro-longevity hormone FGF21 and seven additional proteins (FOLR2, SUMF2, HAVCR1, PLA2G1B, OXT, HPGDS, SPP1) display the greatest magnitude of change upon restriction. Through Mendelian randomization we demonstrate potentially causal effects of FGF21 and HAVCR1 on risk for type 2 diabetes, of HPGDS on BMI, and of OXT on risk for lacunar stroke.

**Conclusions:** We demonstrate that short-term restriction of animal products results in metabolic reprogramming with mostly positive effects on health and emphasise high-value targets for pharmacological intervention.
