## Supplemental Table 1 for "Periodic dietary restriction of animal products induces metabolic reprogramming in humans with effects on health"

### Sheet: Positions_proteins
Supplementary Table S1. Mendelian randomization analysis
Protein	Chromosome	Start_b37	End_b37	Number_IVs
FGF21	19	49258781	49261587	1
FOLR2	11	71927838	71932994	6
HAVCR1	5	156456424	156486127	73
HPGDS	4	95219686	95263987	5
OXT	20	3052266	3053163	51
PLA2G1B	12	120759918	120765582	6
SPP1	4	88896866	88904563	0
SUMF2	7	56131979	56148363	29
Positions of the 8 proteins in build 37, with the number of IVs defined after clumping and filtering on the F-statistic

### Sheet: Datasets_for_MR
Trait	download
pQTL	https://www.synapse.org/#!Synapse:syn51364943/wiki/622119
T2D	https://diagram-consortium.org/downloads.html
BMI	https://portals.broadinstitute.org/collaboration/giant/index.php/File:Meta-analysis_Locke_et_al%2BUKBiobank_2018_UPDATED.txt.gz
CAD	https://ftp.ebi.ac.uk/pub/databases/gwas/summary_statistics/GCST90132001-GCST90133000/GCST90132314/
Lacunar stroke	https://ftp.ebi.ac.uk/pub/databases/gwas/summary_statistics/GCST90014001-GCST90015000/GCST90014122/GCST90
Essential hypertension	https://ftp.ebi.ac.uk/pub/databases/gwas/summary_statistics/GCST90038001-GCST90039000/GCST90038608/GCST900

### Sheet: MR_results
Protein	Trait	Number of IVs	Beta	SD	p-value
FGF21	T2D	1	-0.1	0.034	0.0032
HAVCR1	T2D	49	0.039	0.01	4.64e-05
HPGDS	BMI	1	0.181	0.009	5.06e-05
OXT	Stroke	35	0.151	0.048	0.00165
Results of the two-sample MR analysis for the four significant proteins/traits, with the number of IVs selected for each analysis.
