## Supplemental Table 2 for "Periodic dietary restriction of animal products induces metabolic reprogramming in humans with effects on health"

### Sheet: Table S2
Supplementary Table S2. Overview of differentially abundant metabolites and differentially abundant proteins between timepoints and dietary groups.
	Differentially abundant	Unique	Shared	Total	Most significant	Log2 Fold Change	q-value
PR T2 vs T1	Metabolites	167	1	168	SFA_pct	-0.06	2.61e-40
	Proteins	264	146	410	FGF21	1.23	3.42e-34
NR T2 vs T1	Metabolites	0	1	1	Pyruvate	0.01	0.04
	Proteins	55	146	201	MNDA	-0.6	1.54e-20
T1 PR vs NR	Metabolites	0	0	0	-	-	-
	Proteins	8	10	18	ALPP	-0.79	3.74e-06
T2 PR vs NR	Metabolites	102	0	102	SFA_pct	-0.05	6.5e-10
	Proteins	50	10	60	FGF21	1.11	7.53e-11
