## Supplemental Table 5 for "Periodic dietary restriction of animal products induces metabolic reprogramming in humans with effects on health"

### Sheet: Table S5
Supplementary Table S5. Proteins with suggestive links to FGF21. Upon adjustment for FGF21 levels, 53 out of the 409 PR-detected differentially abundant proteins were no longer significant.
Protein	log2FC	q-value		Protein	log2FC	q-value
IL1RL2	0.106466	0.000260		HTRA2	0.075069	0.026410
FLT3LG	0.078890	0.000782		FGF23	-0.100901	0.027216
LGALS4	0.113182	0.000955		ADAMTS16	0.066829	0.028947
CDHR5	0.082022	0.001672		GPR37	0.104873	0.029078
ERBB2	0.061589	0.002078		STXBP3	0.084117	0.029360
PLAT *	0.132643	0.002144		RNASE3	-0.132672	0.029393
MMP7	0.070236	0.005402		PGLYRP1	-0.077301	0.029393
CCL27	0.165635	0.006424		HARS1	-0.077331	0.029393
CCL5 *	-0.347279	0.006804		PSIP1 *	-0.098073	0.030259
EPHA1	0.075523	0.007311		GUSB	0.099432	0.030376
XCL1 *	0.106816	0.010518		LAIR1	0.056836	0.030752
DKK1 *	-0.109539	0.014422		SIT1	0.078080	0.030991
ADM *	0.048390	0.014422		ANGPTL7 *	0.051178	0.030991
CES2	0.109115	0.014976		DBI	0.074290	0.031219
SLC39A5	0.103846	0.017956		TNFRSF6B	0.080585	0.031481
SOD1	-0.106531	0.018739		CCL11	0.056125	0.033056
PTPN6 *	-0.079237	0.019012		SEMA3F	0.041267	0.035473
ENO1 *	-0.072738	0.020172		HLA-E	0.055484	0.035841
FSTL3	0.050987	0.021720		MMP13	0.089340	0.038926
DSG3 *	0.059300	0.022076		PTH1R	0.055271	0.038926
CCL2	0.058104	0.022496		HYOU1	-0.042699	0.039562
TGFB1	0.052764	0.022688		SELP	-0.119109	0.039591
MATN2	0.050577	0.022906		TAFA5	0.053664	0.046029
PRELP	0.037668	0.023773		CARHSP1 *	-0.091829	0.048107
CPB1	0.119691	0.024925		CCL3	0.063277	0.048508
EGFR	-0.049298	0.025033		CD300LF	0.076939	0.049498
SCARB2	0.047913	0.025558
Asterisks (*) denote differentially abundant proteins that were detected in PR and NR individuals from T1 to T2 (shared) in the original analysis. Log2FC and q-value denote values from the original analysis.
